# Preconception Genetic Carrier Screening for Miscarriage Risk Assessment: A Bioinformatic Approach to Identifying Candidate Lethal Genes and Variants

**DOI:** 10.1101/2023.05.25.23290518

**Authors:** Mona Aminbeidokhti, Jia-Hua Qu, Shweta Belur, Hakan Cakmak, Eleni Jaswa, Ruth B. Lathi, Marina Sirota, Michael P. Snyder, Svetlana A. Yatsenko, Aleksandar Rajkovic

## Abstract

**Purpose:** Miscarriage, due to genetically heterogeneous etiology, is a common outcome of pregnancy. Preconception genetic carrier screening (PGCS) identifies at-risk partners for newborn genetic disorders; however, PGCS panels currently lack miscarriage-related genes. Here we assessed the theoretical impact of known and candidate genes on prenatal lethality and the PGCS among diverse populations.

**Methods:** Human exome sequencing and mouse gene function databases were analyzed to define genes essential for human fetal survival (lethal genes), identify variants that are absent in a homozygous state in healthy human population, and to estimate carrier rates for known and candidate lethal genes.

**Results:** Among 138 genes, potential lethal variants are present in the general population with a frequency of 0.5% or greater. Preconception screening for these 138 genes would identify from 4.6% (Finnish population) to 39.8% (East Asian population) of couples that are at-risk for miscarriage, explaining a cause for pregnancy loss for ∼1.1-10% of conceptions affected by biallelic lethal variants.

**Conclusion:** This study identified a set of genes and variants potentially associated with lethality across different ethnic backgrounds. The diversity of these genes amongst the various ethnic groups highlights the importance of designing a pan-ethnic PGCS panel comprising miscarriage-related genes.
