## Supplementary material for "Preconception Genetic Carrier Screening for Miscarriage Risk Assessment: A Bioinformatic Approach to Identifying Candidate Lethal Genes and Variants": Table S2

### Sheet: Top lethal genes
Table S2. A list of genes with gene carrier rate 0.005 or higher identified in all populations or a specific ethnic group.
Gene	Gene *MIM	Gene Name	Phenotype	Phenotype MIM#	Inheritance	Dosage sensitive	GCR&	Location, hg19	Cyto Location	Gene Target	Ethnicity
ABCC6	603234	ATP binding cassette subfamily C member 6	Pseudoxanthoma elasticum; Arterial calcification, generalized	614473; 264800; 177850	AR, AD		0.014	chr16:16,149,565-16,223,494	16p13.11	Known	panethnic
ABCF1	603429	ATP binding cassette subfamily F member 1					0.045	chr6:30,571,442-30,591,522	6p21.33	Candidate	sas
ACADM	607008	acyl-CoA dehydrogenase medium chain	Acyl-CoA dehydrogenase, medium chain, deficiency of	201450	AR	Yes	0.005	chr1:75,724,709-75,763,679	1p31.1	Known	asj
ACADVL	609575	acyl-CoA dehydrogenase very long chain	VLCAD deficiency	201475	AR	Yes	0.007	chr17:7,217,125-7,225,266	17p13.1	Known	nfe
ACE	106180	angiotensin I converting enzyme	Renal tubular dysgenesis	267430	AR		0.005	chr17:61,554,422-61,575,734	17q23.3	Known	fin
ADAMTS2	604539	ADAM metallopeptidase with thrombospondin type 1 motif 2	Ehlers-Danlos syndrome, dermatosparaxis type	225410	AR	Yes	0.006	chr5:178,537,854-178,772,462	5q35.3	Known	asj
ADM	103275	adrenomedullin					0.007	chr11:10,305,073-10,307,397	11p15.4	Candidate	asj
AKNA	605729	AT-hook transcription factor					0.011	chr9:114,330,504-114,398,472	9q32	Candidate	afr
ALG1	605907	ALG1 chitobiosyldiphosphodolichol beta-mannosyltransferase	Congenital disorder of glycosylation, type Ik	608540	AR	Yes	0.009	chr16:5,121,844-5,137,380	16p13.3	Known	asj
ALG8	608103	ALG8 alpha-1,3-glucosyltransferase	Congenital disorder of glycosylation, type Ih	608104	AR		0.006	chr11:77,811,992-77,850,672	11q14.1	Known	fin
ANKRD17	615929	ankyrin repeat domain 17	Chopra-Amiel-Gordon syndrome	619504	AD		0.009	chr4:73,073,376-73,258,798	4q13.3	Candidate	panethnic
ASPA	608034	aspartoacylase	Canavan disease	271900	AR	Yes	0.021	chr17:3,474,110-3,503,405	17p13.2	Known	asj
ATR	601215	ATR serine/threonine kinase	Seckel syndrome; Cutaneous telangiectasia	614564; 210600	AR, AD	Yes	0.011	chr3:142,449,235-142,578,733	3q23	Candidate	panethnic
BBS1	209901	Bardet-Biedl syndrome 1	Bardet-Biedl syndrome 1	209900	AR, Digenic recessive		0.005	chr11:66,510,635-66,533,598	11q13.2	Candidate	panethnic
BCKDHB	248611	branched chain keto acid dehydrogenase E1 subunit beta	Maple syrup urine disease, type Ib	248600	AR	Yes	0.006	chr6:80,106,610-80,466,676	6q14.1	Known	panethnic
BCS1L	603647	BCS1 homolog, ubiquinol-cytochrome c reductase complex chaperone	Bjornstad syndrome; GRACILE syndrome; Mitochondrial complex III deficiency, nuclear type 1	262000; 603358; 124000	AR	Yes	0.008	chr2:219,524,406-219,528,166	2q35	Known	fin
BOD1	616745	biorientation of chromosomes in cell division 1					0.012	chr5:173,607,145-173,616,650	5q35.2	Candidate	panethnic
CACNA1B	601012	calcium voltage-gated channel subunit alpha1 B	Neurodevelopmental disorder with seizures and nonepileptic hyperkinetic movements	618497	AR		0.081	chr9:137,877,782-138,124,619	9q34.3	Candidate	panethnic
CADPS	604667	calcium dependent secretion activator					0.017	chr3:62,384,023-62,861,091	3p14.2	Candidate	panethnic
CDK11A	116951	cyclin dependent kinase 11A					0.005	chr1:1,702,379-1,724,357	1p36.33	Candidate	fin
CEP290	610142	centrosomal protein 290	Joubert syndrome; Leber congenital amaurosis; Meckel syndrome; Senior-Loken syndrome; Bardet-Biedl syndrome	615991; 610188; 611755; 611134; 610189	AR	Yes	0.014	chr12:88,049,016-88,142,088	12q21.32	Known	panethnic
CFTR	602421	CF transmembrane conductance regulator	Cystic fibrosis; Hypertrypsinemia; Pancreatitis; Congenital bilateral absence of vas deferens	211400; 167800; 277180; 219700	AR, AD	Yes	0.006	chr7:117,480,025-117,668,665	7q31.2	Candidate	panethnic
CHRNE	100725	cholinergic receptor nicotinic epsilon subunit	Myasthenic syndrome, congenital	605809; 616324; 608931	AR, AD		0.007	chr17:4,801,066-4,806,393	17p13.2	Known	asj
COL7A1	120120	collagen type VII alpha 1 chain	Epidermolysis bullosa	226600; 132000; 610448; 131750; 226600; 604129; 131850; 607523; 131705	AR, AD		0.007	chr3:48,564,073-48,595,329	3p21.31	Candidate	fin
CPT2	600650	carnitine palmitoyltransferase 2	CPT II deficiency, lethal neonatal	600649, 608836	AR, AD		0.01	chr1:53,662,496-53,679,869	1p32.3	Known	asj
DAZAP1	607430	DAZ associated protein 1					0.038	chr19:1,407,585-1,435,683	19p13.3	Candidate	panethnic
DHCR7	602858	7-dehydrocholesterol reductase	Smith-Lemli-Opitz syndrome	270400	AR	Yes	0.012	chr11:71,434,411-71,448,393	11q13.4	Known	panethnic
DHDDS	608172	dehydrodolichyl diphosphate synthase subunit	Congenital disorder of glycosylation, type 1bb	613861	AR		0.01	chr1:26,758,812-26,797,797	1p36.11	Known	asj
DLD	238331	dihydrolipoamide dehydrogenase	Dihydrolipoamide dehydrogenase deficiency	246900	AR		0.018	chr7:107,891,107-107,921,198	7q31.1	Known	asj
DNMT3B	602900	DNA methyltransferase 3 beta	Facioscapulohumeral muscular dystrophy 4, digenic; Immunodeficiency-centromeric instability-facial anomalies syndrome	619478; 242860	AR, Digenic dominant		0.01	chr20:32,762,385-32,809,356	20q11.21	Candidate	afr
DSCAM	602523	DS cell adhesion molecule				Yes	0.121	chr21:41,382,926-42,219,084	21q22.2	Candidate	panethnic
ELAVL3	603458	ELAV like RNA binding protein 3					0.006	chr19:11,451,326-11,481,046	19p13.2	Candidate	panethnic
EP400	606265	E1A binding protein p400					0.036	chr12:131,949,942-132,080,460	12q24.33	Candidate	panethnic
ETFDH	231675	electron transfer flavoprotein dehydrogenase	Glutaric acidemia IIC	231680	AR	Yes	0.008	chr4:158,672,296-158,709,623	4q32.1	Known	eas
F2	176930	coagulation factor II, thrombin	Dysprothrombinemia; Hypoprothrombinemia; Thrombophilia; Pregnancy loss, recurrent	614390; 601367; 613679; 613679; 188050	AR, AD		0.014	chr11:46,719,213-46,739,506	11p11.2	Candidate	panethnic
F7	613878	coagulation factor VII	Factor VII deficiency; Myocardial infarction	608446; 227500	AR	Yes	0.015	chr13:113,105,788-113,120,685	13q34	Known	panethnic
FHOD3	609691	formin homology 2 domain containing 3	Cardiomyopathy, familial hypertrophic, 28	619402	AD		0.09	chr18:36,297,713-36,780,220	18q12.2	Candidate	panethnic
FKRP	606596	fukutin related protein	Muscular dystrophy-dystroglycanopathy	613153; 606612; 607155	AR		0.005	chr19:47,249,314-47,261,832	19q13.32	Known	nfe
FKTN	607440	fukutin	Cardiomyopathy, dilated; Muscular dystrophy-dystroglycanopathy	611615; 253800; 613152; 611588	AR		0.016	chr9:105,558,130-105,641,118	9q31.2	Known	asj
FLII	600362	FLII actin remodeling protein					0.008	chr17:18,244,815-18,259,022	17p11.2	Candidate	sas
GAK	602052	cyclin G associated kinase					0.016	chr4:843,065-926,104	4p16.3	Candidate	panethnic
GALT	606999	galactose-1-phosphate uridylyltransferase	Galactosemia	230400	AR	Yes	0.008	chr9:34,646,672-34,651,032	9p13.3	Known	afr
GART	138440	phosphoribosylglycinamide formyltransferase, phosphoribosylglycinamide synthetase, phosphoribosylaminoimidazole synthetase					0.021	chr21:33,503,931-33,542,893	21q22.11	Candidate	panethnic
GBA (GBA1)	606463	glucosylceramidase beta 1	Gaucher disease; Lewy body dementia	608013; 230800; 230900; 231000; 231005; 127750	AR	Yes	0.005	chr1:155,204,243-155,214,418	1q22	Known	panethnic
GBE1	607839	1,4-alpha-glucan branching enzyme 1	Glycogen storage disease IV; Polyglucosan body disease	232500; 263570	AR	Yes	0.014	chr3:81,538,854-81,810,796	3p12.2	Known	asj
GEMIN2	602595	gem nuclear organelle associated protein 2					0.014	chr14:39,114,323-39,136,973	14q21.1	Candidate	panethnic
GLDC	238300	glycine decarboxylase	Glycine encephalopathy	605899	AR	Yes	0.008	chr9:6,532,467-6,645,729	9p24.1	Known	fin
GLE1	603371	GLE1 RNA export mediator	Congenital arthrogryposis with anterior horn cell disease; Lethal congenital contracture syndrome	611890; 253310	AR		0.025	chr9:128,504,692-128,542,288	9q34.11	Known	fin
GNPTAB	607840	N-acetylglucosamine-1-phosphate transferase subunits alpha and beta	Mucolipidosis II alpha/beta, III alpha/beta	252500; 252600	AR		0.006	chr12:102,139,277-102,224,737	12q23.2	Known	fin
GUCY2D	600179	guanylate cyclase 2D, retinal	Leber congenital amaurosis; Choroidal dystrophy, central areolar; Cone-rod dystrophy	215500; 601777; 204000; 618555	AR, AD		0.008	chr17:8,002,615-8,020,342	17p13.1	Known	fin
HADHA	600890	hydroxyacyl-CoA dehydrogenase trifunctional multienzyme complex subunit alpha	Fatty liver, acute, of pregnancy; HELLP syndrome, maternal, of pregnancy; Mitochondrial trifunctional protein deficiency	609016; 609015	AR		0.008	chr2:26,413,504-26,467,500	2p23.3	Known	fin
HAT1	603053	histone acetyltransferase 1					0.006	chr2:171,922,461-171,983,686	2q31.1	Candidate	fin
HBB	141900	hemoglobin subunit beta	Delta-beta thalassemia; Erythrocytosis; Methemoglobinemia; Sickle cell anemia; Thalassemia, beta	141749; 611162; 141749; 617980; 140700; 617971; 603903; 603902; 613985	AR, AD		0.005	chr11:5,225,464-5,227,071	11p15.4	Known	panethnic
HIP1	601767	huntingtin interacting protein 1					0.012	chr7:75,533,298-75,738,941	7q11.23	Candidate	panethnic
HTR2B	601122	5-hydroxytryptamine receptor 2B					0.005	chr2:231,108,230-231,125,042	2q37.1	Candidate	panethnic
HYLS1	610693	HYLS1 centriolar and ciliogenesis associated	Hydrolethalus syndrome; Pseudohypoaldosteronism	236680; 614492	AR, AD	Yes	0.019	chr11:125,883,614-125,900,646	11q24.2	Known	fin
KDM6B	611577	lysine demethylase 6B	Neurodevelopmental disorder with coarse facies and mild distal skeletal abnormalities	618505	AD	Yes	0.006	chr17:7,834,217-7,854,796	17p13.1	Candidate	panethnic
KIAA0586	610178	KIAA0586	Short-rib thoracic dysplasia; Joubert syndrome	616490; 616546	AR		0.01	chr14:58,427,400-58,562,090	14q23.1	Known	panethnic
KIAA1109 (BLTP1)	611565	bridge-like lipid transfer protein family member 1	Alkuraya-Kucinskas syndrome	617822	AR		0.006	chr4:123,073,486-123,283,907	4q27	Known	panethnic
KMT2E	608444	lysine methyltransferase 2E (inactive)	O'Donnell-Luria-Rodan syndrome	618512	AD	Yes	0.113	chr7:105,014,205-105,115,019	7q22.3	Candidate	panethnic
LAPTM4B	613296	lysosomal protein transmembrane 4 beta					0.011	chr8:97,775,788-97,853,013	8q22.1	Candidate	panethnic
LCT	603202	lactase	Lactase deficiency, congenital	223000	AR	Yes	0.02	chr2:135,787,850-135,837,184	2q21.3	Known	fin
LIMCH1	617750	LIM and calponin homology domains 1					0.005	chr4:41,361,624-41,702,061	4p13	Candidate	afr
LIPT1	610284	lipoyltransferase 1	Lipoyltransferase 1 deficiency	616299	AR		0.006	chr2:99,771,430-99,779,600	2q11.2	Known	asj
MBD4	603574	methyl-CpG binding domain 4, DNA glycosylase	Tumor predisposition; Uveal melanoma, susceptibility	606660; 619975	AR, AD		0.009	chr3:129,430,947-129,439,948	3q21.3	Candidate	sas
MCCC2	609014	methylcrotonyl-CoA carboxylase subunit 2	3-Methylcrotonyl-CoA carboxylase 2 deficiency	210210	AR		0.008	chr5:70,883,167-70,954,533	5q13.2	Known	amr
MED16	604062	mediator complex subunit 16					0.009	chr19:867,963-893,187	19p13.3	Candidate	panethnic
MMACHC	609831	metabolism of cobalamin associated C	Methylmalonic aciduria and homocystinuria, cblC type	277400	AR	Yes	0.009	chr1:45,500,300-45,513,382	1p34.1	Known	amr
MST1R	600168	macrophage stimulating 1 receptor	{Nasopharyngeal carcinoma, susceptibility to, 3}	617075	AD		0.006	chr3:49,887,002-49,903,873	3p21.31	Candidate	sas
MTHFR	607093	methylenetetrahydrofolate reductase	Neural tube defects, Homocystinuria, Thromboembolism	601634; 181500; 188050; 617243; 236250	AR	Yes	0.005	chr1:11,785,723-11,805,964	1p36.22	Known	sas
MTR	156570	5-methyltetrahydrofolate-homocysteine methyltransferase	Homocystinuria-megaloblastic anemia; Neural tube defects	601634; 250940	AR	Yes	0.068	chr1:236,795,281-236,903,981	1q43	Candidate	panethnic
MYO18A	609517	myosin XVIIIA					0.006	chr17:29,071,122-29,212,727	17q11.2	Candidate	panethnic
N6AMT1	614553	N-6 adenine-specific DNA methyltransferase 1					0.009	chr21:28,575,598-28,885,367	21q21.3	Candidate	fin
NABP2	612104	nucleic acid binding protein 2					0.069	chr12:56,618,126-56,623,638	12q13.3	Candidate	panethnic
NADK	611616	NAD kinase					0.009	chr1:1,682,671-1,711,470	1p36.33	Candidate	panethnic
NDUFAF5	612360	NADH:ubiquinone oxidoreductase complex assembly factor 5	Mitochondrial complex I deficiency, nuclear type 16	618238	AR	Yes	0.005	chr20:13,765,674-13,802,226	20p12.1	Known	eas
NDUFV1	161015	NADH:ubiquinone oxidoreductase core subunit V1	Mitochondrial complex I deficiency, nuclear type 4	618225	AR	Yes	0.008	chr11:67,374,407-67,380,025	11q13.2	Known	fin
NLRP7	609661	NLR family pyrin domain containing 7	Hydatidiform mole, recurrent, 1	231090	AR		0.005	chr19:54,923,509-54,947,505	19q13.42	Known	panethnic
NPC2	601015	NPC intracellular cholesterol transporter 2	Niemann-pick disease, type C2	607625	AR		0.008	chr14:74,479,935-74,493,512	14q24.3	Known	panethnic
NPHS1	602716	NPHS1 adhesion molecule, nephrin	Nephrotic syndrome, type 1	256300	AR	Yes	0.01	chr19:35,825,372-35,852,504	19q13.12	Candidate	amr
NUP214	114350	nucleoporin 214	Encephalopathy, acute, infection-induced, susceptibility to, 9}	618426	AR		0.095	chr9:131,125,586-131,234,663	9q34.13	Candidate	eas
P3H1	610339	prolyl 3-hydroxylase 1	Osteogenesis imperfecta, type VIII	610915	AR	Yes	0.005	chr1:43,212,045-43,232,699	1p34.2	Known	afr
PDS5B	605333	PDS5 cohesin associated factor B					0.008	chr13:32,586,452-32,778,019	13q13.1	Candidate	panethnic
PEX2	170993	peroxisomal biogenesis factor 2	Peroxisome biogenesis disorder 5A (Zellweger), 5B	614866; 614867	AR		0.005	chr8:77,892,494-77,913,280	8q21.13	Known	asj
PEX7	601757	peroxisomal biogenesis factor 7	Peroxisome biogenesis disorder; Rhizomelic chondrodysplasia punctata	614879; 215100	AR	Yes	0.006	chr6:136,822,592-136,913,934	6q23.3	Known	afr
PFKM	610681	phosphofructokinase, muscle	Glycogen storage disease VII	232800	AR		0.01	chr12:48,499,136-48,540,187	12q13.11	Known	asj
PHKB	172490	phosphorylase kinase regulatory subunit beta	Phosphorylase kinase deficiency of liver and muscle, AR	261750	AR	Yes	0.006	chr16:47,495,210-47,735,434	16q12.1	Candidate	fin
PKHD1	606702	PKHD1 ciliary IPT domain containing fibrocystin/polyductin	Polycystic kidney disease 4, with or without hepatic disease	263200	AR		0.02	chr6:51,480,097-51,952,411	6p12.3-p12.2	Known	panethnic
PLCB3	600230	phospholipase C beta 3	Spondylometaphyseal dysplasia with corneal dystrophy	618961	AR		0.033	chr11:64,251,530-64,269,452	11q13.1	Candidate	eas
PMM2	601785	phosphomannomutase 2	Congenital disorder of glycosylation, type Ia	212065	AR	Yes	0.012	chr16:8,797,839-8,849,325	16p13.2	Known	panethnic
POLG	174763	DNA polymerase gamma, catalytic subunit	Mitochondrial DNA depletion syndrome; Mitochondrial recessive ataxia syndrome; Progressive external ophthalmoplegia	203700; 613662; 607459; 157640; 258450	AR, AD		0.007	chr15:89,316,320-89,334,824	15q26.1	Known	nfe
POLR3B	614366	RNA polymerase III subunit B	Charcot-Marie-Tooth disease, demyelinating; Leukodystrophy, hypomyelinating	619742; 614381	AR, AD		0.022	chr12:106,357,748-106,510,198	12q23.3	Candidate	panethnic
POP4	606114	POP4 homolog, ribonuclease P/MRP subunit					0.036	chr19:29,606,283-29,617,237	19q12	Candidate	eas
PRKRA	603424	protein activator of interferon induced protein kinase EIF2AK2	Dystonia 16	612067	AR		0.011	chr2:178,431,414-178,451,175	2q31.2	Candidate	panethnic
PTGS2	600262	prostaglandin-endoperoxide synthase 2					0.015	chr1:186,671,791-186,680,423	1q31.1	Candidate	afr
PTPRS	601576	protein tyrosine phosphatase receptor type S					0.017	chr19:5,205,519-5,340,823	19p13.3	Candidate	panethnic
PYGM	608455	glycogen phosphorylase, muscle associated	McArdle disease	232600	AR		0.005	chr11:64,746,389-64,760,715	11q13.1	Known	panethnic
RAD51B	602948	RAD51 paralog B					0.06	chr14:68,286,496-69,149,813	14q24.1	Candidate	eas
RARS2	611524	arginyl-tRNA synthetase 2, mitochondrial	Pontocerebellar hypoplasia, type 6	611523	AR	Yes	0.006	chr6:87,513,938-87,589,987	6q15	Known	panethnic
RBBP6	600938	RB binding protein 6, ubiquitin ligase					0.028	chr16:24,550,887-24,584,184	16p12.1	Candidate	afr
RBM26	620081	RNA binding motif protein 26					0.007	chr13:79,893,003-79,980,390	13q31.1	Candidate	panethnic
RBM33		RNA binding motif protein 33					0.005	chr7:155,437,355-155,574,174	7q36.3	Candidate	panethnic
RHBDL1	603264	rhomboid like 1					0.005	chr16:675,671-678,268	16p13.3	Candidate	panethnic
RIF1	608952	replication timing regulatory factor 1					0.008	chr2:151,409,902-151,534,435	2q23.3	Candidate	panethnic
ROBO3	608630	roundabout guidance receptor 3	Gaze palsy, familial horizontal, with progressive scoliosis, 1	607313	AR	Yes	0.039	chr11:124,865,432-124,881,471	11q24.2	Candidate	afr
RYR1	180901	ryanodine receptor 1	Neuromuscular disease, congenital, with uniform type 1 fiber	117000	AR, AD	Yes	0.007	chr19:38,924,331-39,078,204	19q13.2	Known	asj
SAR1B	607690	secretion associated Ras related GTPase 1B	Chylomicron retention disease	246700	AR		0.017	chr5:134,601,149-134,632,828	5q31.1	Candidate	sas
SBDS	607444	SBDS ribosome maturation factor	Shwachman-Diamond syndrome; Aplastic anemia	609135; 260400			0.009	chr7:66,987,680-66,995,586	7q11.21	Known	panethnic
SCO2	604272	synthesis of cytochrome C oxidase 2	Mitochondrial complex IV deficiency, nuclear; Myopia	604377; 608908	AR, AD		0.016	chr22:50,523,568-50,526,442	22q13.33	Known	fin
SETD1B	611055	SET domain containing 1B, histone lysine methyltransferase	Intellectual developmental disorder with seizures and language delay	619000	AD		0.008	chr12:121,790,155-121,832,656	12q24.31	Candidate	panethnic
SHOX2	602504	short stature homeobox 2					0.032	chr3:158,095,905-158,106,420	3q25.32	Candidate	panethnic
SLC17A5	604322	solute carrier family 17 member 5	Salla disease; Sialic acid storage disorder	604369; 269920	AR	Yes	0.012	chr6:73,593,379-73,653,992	6q13	Known	fin
SLC23A1	603790	solute carrier family 23 member 1					0.017	chr5:139,367,196-139,385,676	5q31.2	Candidate	panethnic
SLC23A2	603791	solute carrier family 23 member 2					0.01	chr20:4,833,004-4,990,959	20p13	Candidate	panethnic
SLC26A2	606718	solute carrier family 26 member 2	Achondrogenesis Ib, Diastrophic dysplasia	600972; 256050; 222600; 226900	AR		0.005	chr5:149,340,321-149,366,963	5q32	Known	nfe
SLC2A8	605245	solute carrier family 2 member 8					0.009	chr9:127,397,169-127,407,898	9q33.3	Candidate	panethnic
SMARCAL1	606622	SWI/SNF related, matrix associated, actin dependent regulator of chromatin, subfamily a like 1	Schimke immunoosseous dysplasia	242900	AR		0.005	chr2:217,277,207-217,347,776	2q35	Known	asj
SNAPC1	600591	small nuclear RNA activating complex polypeptide 1					0.007	chr14:61,762,420-61,796,428	14q23.2	Candidate	nfe
SNX27	611541	sorting nexin 27					0.006	chr1:151,584,526-151,671,556	1q21.3	Candidate	panethnic
SPEF2	610172	sperm flagellar 2	Spermatogenic failure 43	618751	AR		0.007	chr5:35,617,965-35,814,713	5p13.2	Candidate	panethnic
SPEG	615950	striated muscle enriched protein kinase	Centronuclear myopathy 5	615959	AR	Yes	0.037	chr2:219,434,843-219,493,629	2q35	Known	panethnic
SPINK5	605010	serine peptidase inhibitor Kazal type 5	Netherton syndrome	256500	AR	Yes	0.013	chr5:148,063,980-148,137,382	5q32	Known	panethnic
STK38	606964	serine/threonine kinase 38					0.007	chr6:36,461,669-36,515,256	6p21.31	Candidate	panethnic
STOX2	617359	storkhead box 2					0.017	chr4:183,798,022-184,023,530	4q35.1	Candidate	panethnic
SURF1	185620	SURF1 cytochrome c oxidase assembly factor	Charcot-Marie-Tooth disease; Mitochondrial complex IV deficiency, nuclear	616684; 220110	AR	Yes	0.005	chr9:133,351,758-133,356,487	9q34.2	Candidate	eas
SYNE1	608441	spectrin repeat containing nuclear envelope protein 1	Arthrogryposis; Emery-Dreifuss muscular dystrophy; Spinocerebellar ataxia	618484	AR, AD		0.005	chr6:152,442,822-152,958,497	6q25.2	Candidate	panethnic
TDG	601423	thymine DNA glycosylase					0.108	chr12:103,965,872-103,988,874	12q23.3	Candidate	panethnic
TFAM	600438	transcription factor A, mitochondrial	Mitochondrial DNA depletion syndrome 15 (hepatocerebral type)	617156	AR		0.03	chr10:58,385,410-58,399,220	10q21.1	Candidate	panethnic
TGM1	190195	transglutaminase 1	Ichthyosis, congenital, autosomal recessive 1	242300	AR	Yes	0.005	chr14:24,718,320-24,732,383	14q12	Known	fin
TMEM67	609884	transmembrane protein 67	COACH syndrome; Meckel syndrome; Nephronophthisis; Joubert syndrome; RHYNS syndrome; Bardet-Biedl syndrome	602152; 615991; 216360; 610688; 607361; 613550	AR	Yes	0.005	chr8:93,754,844-93,832,653	8q22.1	Known	asj
TRIM59	616148	tripartite motif containing 59					0.007	chr3:160,435,503-160,449,786	3q25.33	Candidate	panethnic
TSG101	601387	tumor susceptibility 101					0.006	chr11:18,501,858-18,548,489	11p15.1	Candidate	afr
TTN	188840	titin	Myopathy, myofibrillarCardiomyopathy, dilated; Muscular dystrophy, limb-girdle	604145; 613765; 608807; 603689; 611705; 600334	AR, AD	Yes	0.018	chr2:178,525,989-178,807,423	2q31.2	Candidate	afr
ULK4	617010	unc-51 like kinase 4					0.014	chr3:41,288,090-42,003,595	3p22.1	Candidate	panethnic
WNK1	605232	WNK lysine deficient protein kinase 1	Neuropathy, hereditary sensory and autonomic; Pseudohypoaldosteronism	201300; 614492	AR, AD		0.007	chr12:861,745-1,020,618	12p13.33	Candidate	panethnic
XIRP2	609778	xin actin binding repeat containing 2					0.012	chr2:166,888,480-167,259,753	2q24.3	Candidate	eas
YARS2	610957	tyrosyl-tRNA synthetase 2	Myopathy, lactic acidosis, and sideroblastic anemia 2	613561	AR		0.006	chr12:32,746,544-32,755,897	12p11.21	Known	fin
ZFPM1	601950	zinc finger protein, FOG family member 1					0.006	chr16:88,519,688-88,603,439	16q24.2	Candidate	panethnic
&- A combined gene carrier rate for all populations including P/LP and LoF variants for the known gene targets and LoF variants for candidate genes is given for panethnic genes. For genes with a high rate in a specific popultion, the gene carrier rate for a predominnly affected population is given.
